# Temporal trends in test-seeking behaviour during the COVID-19 pandemic

**DOI:** 10.1101/2024.06.06.24308566

**Authors:** Oliver Eales, Mingmei Teo, David J. Price, Tianxiao Hao, Gerard E. Ryan, Katharine L. Senior, Sandra Carlson, Craig Dalton, Peter Dawson, Nick Golding, James M. McCaw, Freya M. Shearer

**Author notes:** Corresponding author: Freya Shearer.

## Abstract

**Background:** During the COVID-19 pandemic, many countries implemented mass community testing programs, where individuals would seek tests due to (primarily) the onset of symptoms. The cases recorded by mass testing programs represent only a fraction of infected individuals, and depend on how many people seek testing. If test-seeking behaviour exhibits heterogeneities or changes over time, and this is not accounted for when analysing case data, then inferred epidemic dynamics used to inform public health decision-making can be biased.

**Methods:** Here we describe temporal trends in COVID-19 test-seeking behaviour in Australia by symptoms, age group, test type, and jurisdiction from November 2021–September 2023. We use data from two surveillance systems: a weekly nationwide behavioural survey (NBS), established by the Australian Government to monitor a range of behavioural responses to COVID-19; and Australia’s FluTracking system, a ‘participatory surveillance system’ designed for monitoring influenza-like illness and health-care seeking behaviour, which was adapted in early 2020 to include questions relevant to COVID-19.

**Results:** We found that peaks in test-seeking behaviour generally aligned with peaks in the rate of reported cases. Test-seeking behaviour rapidly increased in early-2022 coinciding with greater availability of rapid antigen tests. There were heterogeneities in test-seeking behaviour by jurisdiction and age-group, which were dynamic through time. Test-seeking behaviour was lowest in older individuals (60+ years) until July 2022, after which there was greater homogeneity across age-groups. Test-seeking behaviour was highest in the Australian Capital Territory and Tasmania and consistently lowest in Queensland. Over the course of the study test-seeking behaviour was highest in individuals who reported symptoms more predictive of COVID-19 infection. There was a greater probability of seeking a test for individuals in FluTracking compared to the NBS, suggesting that participatory surveillance systems such as FluTracking may include a health-conscious subset of the population.

**Conclusions:** Our findings demonstrate the dynamism of test-seeking behaviour, highlighting the importance of the continued collection of behavioural data through dedicated surveillance systems.
