## Supplementary material for "Temporal trends in test-seeking behaviour during the COVID-19 pandemic": figure4b.csv

p	lwr	upr	date	min_date
0.94047619	0.866534267	0.980392422	8/03/2022	9/02/2022
0.917647059	0.837656095	0.966247456	9/03/2022	10/02/2022
0.913580247	0.830015343	0.964546125	10/03/2022	11/02/2022
0.907894737	0.819392109	0.962161948	11/03/2022	12/02/2022
0.906666667	0.817106473	0.961646093	12/03/2022	13/02/2022
0.906666667	0.817106473	0.961646093	13/03/2022	14/02/2022
0.906666667	0.817106473	0.961646093	14/03/2022	15/02/2022
0.897058824	0.799334702	0.957599512	15/03/2022	16/02/2022
0.887096774	0.781113213	0.953383376	16/03/2022	17/02/2022
0.897058824	0.799334702	0.957599512	17/03/2022	18/02/2022
0.901408451	0.807356132	0.95943384	18/03/2022	19/02/2022
0.879518072	0.789570472	0.940685341	19/03/2022	20/02/2022
0.880952381	0.791945101	0.941410507	20/03/2022	21/02/2022
0.880952381	0.791945101	0.941410507	21/03/2022	22/02/2022
0.875	0.791828112	0.933710904	22/03/2022	23/02/2022
0.867346939	0.783845997	0.927435688	23/03/2022	24/02/2022
0.867346939	0.783845997	0.927435688	24/03/2022	25/02/2022
0.855769231	0.773293258	0.91696896	25/03/2022	26/02/2022
0.866071429	0.788741731	0.923061405	26/03/2022	27/02/2022
0.866071429	0.788741731	0.923061405	27/03/2022	28/02/2022
0.866071429	0.788741731	0.923061405	28/03/2022	1/03/2022
0.858333333	0.782893102	0.915255271	29/03/2022	2/03/2022
0.858267717	0.785280249	0.913785033	30/03/2022	3/03/2022
0.873134328	0.804661138	0.92432777	31/03/2022	4/03/2022
0.871428571	0.804431129	0.921987288	1/04/2022	5/03/2022
0.871428571	0.804431129	0.921987288	2/04/2022	6/03/2022
0.874125874	0.808376152	0.923663097	3/04/2022	7/03/2022
0.873239437	0.807078913	0.923112557	4/04/2022	8/03/2022
0.862745098	0.79787343	0.912986285	5/04/2022	9/03/2022
0.869565217	0.807550608	0.917411947	6/04/2022	10/03/2022
0.863095238	0.801688638	0.911193484	7/04/2022	11/03/2022
0.862068966	0.801754272	0.90958366	8/04/2022	12/03/2022
0.869318182	0.810390665	0.915322454	9/04/2022	13/03/2022
0.866666667	0.808134646	0.912666853	10/04/2022	14/03/2022
0.868131868	0.810171298	0.91364835	11/04/2022	15/03/2022
0.867724868	0.810955957	0.91253544	12/04/2022	16/03/2022
0.875	0.822231495	0.916695996	13/04/2022	17/03/2022
0.874396135	0.821399176	0.916285152	14/04/2022	18/03/2022
0.872641509	0.820132553	0.914365231	15/04/2022	19/03/2022
0.878640777	0.826080316	0.919901273	16/04/2022	20/03/2022
0.873831776	0.821762611	0.915182128	17/04/2022	21/03/2022
0.873831776	0.821762611	0.915182128	18/04/2022	22/03/2022
0.87037037	0.818124577	0.912104443	19/04/2022	23/03/2022
0.874418605	0.822566626	0.915584756	20/04/2022	24/03/2022
0.871559633	0.819742705	0.912927612	21/04/2022	25/03/2022
0.871559633	0.819742705	0.912927612	22/04/2022	26/03/2022
0.862385321	0.809409347	0.905187763	23/04/2022	27/03/2022
0.864864865	0.812738079	0.906932696	24/04/2022	28/03/2022
0.860986547	0.80852008	0.903553367	25/04/2022	29/03/2022
0.856502242	0.80350328	0.899731895	26/04/2022	30/03/2022
0.851351351	0.797622709	0.895415465	27/04/2022	31/03/2022
0.847926267	0.793112908	0.892949168	28/04/2022	1/04/2022
0.846153846	0.791705881	0.891043754	29/04/2022	2/04/2022
0.852678571	0.79937215	0.89637043	30/04/2022	3/04/2022
0.846491228	0.793027289	0.890687147	1/05/2022	4/04/2022
0.845493562	0.792570258	0.889379236	2/05/2022	5/04/2022
0.849315068	0.79494069	0.893949527	3/05/2022	6/04/2022
0.837719298	0.783324093	0.883092143	4/05/2022	7/04/2022
0.841666667	0.789214081	0.885452305	5/05/2022	8/04/2022
0.840163934	0.788040285	0.883804768	6/05/2022	9/04/2022
0.833333333	0.780766748	0.877663562	7/05/2022	10/04/2022
0.834024896	0.780921651	0.878699302	8/05/2022	11/04/2022
0.832635983	0.779148269	0.877659725	9/05/2022	12/04/2022
0.826446281	0.772734821	0.871962345	10/05/2022	13/04/2022
0.82173913	0.766040225	0.868935541	11/05/2022	14/04/2022
0.820833333	0.766351659	0.867197258	12/05/2022	15/04/2022
0.81779661	0.762527708	0.864888379	13/05/2022	16/04/2022
0.819742489	0.764258309	0.866889705	14/05/2022	17/04/2022
0.813852814	0.757568526	0.861886731	15/05/2022	18/04/2022
0.813852814	0.757568526	0.861886731	16/05/2022	19/04/2022
0.833333333	0.780038527	0.878181733	17/05/2022	20/04/2022
0.825203252	0.771862616	0.870516157	18/05/2022	21/04/2022
0.827868852	0.774536541	0.87303748	19/05/2022	22/04/2022
0.832669323	0.780624106	0.876662185	20/05/2022	23/04/2022
0.836653386	0.784996649	0.880157312	21/05/2022	24/04/2022
0.837301587	0.785823155	0.8806439	22/05/2022	25/04/2022
0.84063745	0.789378621	0.883642746	23/05/2022	26/04/2022
0.83984375	0.789066711	0.882551335	24/05/2022	27/04/2022
0.847058824	0.796907852	0.888928025	25/05/2022	28/04/2022
0.85	0.800698259	0.891110246	26/05/2022	29/04/2022
0.845283019	0.796017943	0.886627716	27/05/2022	30/04/2022
0.847014925	0.798234482	0.887924297	28/05/2022	1/05/2022
0.853479853	0.805868878	0.893215738	29/05/2022	2/05/2022
0.854477612	0.806477593	0.89442875	30/05/2022	3/05/2022
0.851724138	0.805514683	0.890567782	31/05/2022	4/05/2022
0.871080139	0.826703209	0.907579317	1/06/2022	5/05/2022
0.871428571	0.826469555	0.908300546	2/06/2022	6/05/2022
0.872791519	0.828261486	0.909290772	3/06/2022	7/05/2022
0.878136201	0.833888626	0.914110309	4/06/2022	8/05/2022
0.877697842	0.833306424	0.913795701	5/06/2022	9/05/2022
0.877697842	0.833306424	0.913795701	6/06/2022	10/05/2022
0.879003559	0.835040927	0.914732684	7/06/2022	11/05/2022
0.882562278	0.839041153	0.917766713	8/06/2022	12/05/2022
0.884057971	0.840280132	0.919329299	9/06/2022	13/05/2022
0.882352941	0.837991149	0.918121649	10/06/2022	14/05/2022
0.881040892	0.836230937	0.917191902	11/06/2022	15/05/2022
0.890151515	0.846059849	0.925187541	12/06/2022	16/05/2022
0.890151515	0.846059849	0.925187541	13/06/2022	17/05/2022
0.868525896	0.820342346	0.907741912	14/06/2022	18/05/2022
0.875502008	0.827960068	0.91381961	15/06/2022	19/05/2022
0.868217054	0.820741959	0.906980941	16/06/2022	20/05/2022
0.872	0.824130288	0.910774858	17/06/2022	21/05/2022
0.875	0.827285558	0.913465358	18/06/2022	22/05/2022
0.871900826	0.823124906	0.9112771	19/06/2022	23/05/2022
0.871900826	0.823124906	0.9112771	20/06/2022	24/05/2022
0.872881356	0.823526905	0.912564494	21/06/2022	25/05/2022
0.869198312	0.819501648	0.909367136	22/06/2022	26/05/2022
0.863070539	0.813106531	0.903833772	23/06/2022	27/05/2022
0.872807018	0.822461627	0.913136044	24/06/2022	28/05/2022
0.871111111	0.820164767	0.911953996	25/06/2022	29/05/2022
0.869158879	0.816477178	0.911265551	26/06/2022	30/05/2022
0.869158879	0.816477178	0.911265551	27/06/2022	31/05/2022
0.87434555	0.81882635	0.91780506	28/06/2022	1/06/2022
0.848167539	0.789276228	0.895896775	29/06/2022	2/06/2022
0.844919786	0.784931805	0.893613835	30/06/2022	3/06/2022
0.847457627	0.785872737	0.897003283	1/07/2022	4/06/2022
0.846590909	0.784701486	0.896403083	2/07/2022	5/06/2022
0.846590909	0.784701486	0.896403083	3/07/2022	6/06/2022
0.846590909	0.784701486	0.896403083	4/07/2022	7/06/2022
0.868852459	0.811173522	0.914130866	5/07/2022	8/06/2022
0.867021277	0.809984089	0.912059708	6/07/2022	9/06/2022
0.863636364	0.80392761	0.910635316	7/07/2022	10/06/2022
0.868571429	0.809344832	0.914827467	8/07/2022	11/06/2022
0.867816092	0.808287419	0.914326655	9/07/2022	12/06/2022
0.86627907	0.806137076	0.913307139	10/07/2022	13/06/2022
0.86627907	0.806137076	0.913307139	11/07/2022	14/06/2022
0.875739645	0.816345	0.921408937	12/07/2022	15/06/2022
0.867724868	0.810955957	0.91253544	13/07/2022	16/06/2022
0.877777778	0.820817923	0.921795179	14/07/2022	17/06/2022
0.867346939	0.811702217	0.911482881	15/07/2022	18/06/2022
0.863874346	0.806938226	0.909112885	16/07/2022	19/06/2022
0.865284974	0.808872412	0.910075962	17/07/2022	20/06/2022
0.865284974	0.808872412	0.910075962	18/07/2022	21/06/2022
0.867647059	0.813303339	0.910933877	19/07/2022	22/06/2022
0.874396135	0.821399176	0.916285152	20/07/2022	23/06/2022
0.878787879	0.82503186	0.920771219	21/07/2022	24/06/2022
0.873831776	0.821762611	0.915182128	22/07/2022	25/06/2022
0.873239437	0.820951286	0.914775638	23/07/2022	26/06/2022
0.873239437	0.820951286	0.914775638	24/07/2022	27/06/2022
0.873239437	0.820951286	0.914775638	25/07/2022	28/06/2022
0.855319149	0.803733145	0.897677648	26/07/2022	29/06/2022
0.868995633	0.818292267	0.909836509	27/07/2022	30/06/2022
0.87826087	0.828878218	0.917559894	28/07/2022	1/07/2022
0.875502008	0.827960068	0.91381961	29/07/2022	2/07/2022
0.875486381	0.828790706	0.913251592	30/07/2022	3/07/2022
0.875486381	0.828790706	0.913251592	31/07/2022	4/07/2022
0.875486381	0.828790706	0.913251592	1/08/2022	5/07/2022
0.860655738	0.810758846	0.901531494	2/08/2022	6/07/2022
0.847107438	0.795469225	0.890008332	3/08/2022	7/07/2022
0.842741935	0.791352891	0.8857216	4/08/2022	8/07/2022
0.844	0.792970735	0.886656473	5/08/2022	9/07/2022
0.837301587	0.785823155	0.8806439	6/08/2022	10/07/2022
0.837301587	0.785823155	0.8806439	7/08/2022	11/07/2022
0.837301587	0.785823155	0.8806439	8/08/2022	12/07/2022
0.828685259	0.776260728	0.873157644	9/08/2022	13/07/2022
0.826839827	0.771758688	0.873316703	10/08/2022	14/07/2022
0.824034335	0.768949938	0.870665761	11/08/2022	15/07/2022
0.831111111	0.775637633	0.877626067	12/08/2022	16/07/2022
0.829694323	0.774624036	0.876004867	13/08/2022	17/07/2022
0.828193833	0.772706073	0.87488496	14/08/2022	18/07/2022
0.828193833	0.772706073	0.87488496	15/08/2022	19/07/2022
0.827906977	0.770682699	0.875841981	16/08/2022	20/07/2022
0.827102804	0.769649055	0.875246809	17/08/2022	21/07/2022
0.821100917	0.763656204	0.869584127	18/08/2022	22/07/2022
0.822660099	0.763039858	0.87259437	19/08/2022	23/07/2022
0.821256039	0.76214481	0.870915092	20/08/2022	24/07/2022
0.819047619	0.760196574	0.868650603	21/08/2022	25/07/2022
0.819047619	0.760196574	0.868650603	22/08/2022	26/07/2022
0.841025641	0.78200247	0.889356487	23/08/2022	27/07/2022
0.829015544	0.768340439	0.879283091	24/08/2022	28/07/2022
0.817708333	0.755707162	0.869620412	25/08/2022	29/07/2022
0.809248555	0.742678108	0.864907832	26/08/2022	30/07/2022
0.808383234	0.740399932	0.865088063	27/08/2022	31/07/2022
0.808383234	0.740399932	0.865088063	28/08/2022	1/08/2022
0.808383234	0.740399932	0.865088063	29/08/2022	2/08/2022
0.807017544	0.739796695	0.863279456	30/08/2022	3/08/2022
0.822485207	0.756388013	0.876910467	31/08/2022	4/08/2022
0.834319527	0.769525464	0.886993564	1/09/2022	5/08/2022
0.817647059	0.751264112	0.872609242	2/09/2022	6/08/2022
0.827380952	0.761591241	0.881241721	3/09/2022	7/08/2022
0.827380952	0.761591241	0.881241721	4/09/2022	8/08/2022
0.827380952	0.761591241	0.881241721	5/09/2022	9/08/2022
0.835365854	0.769579584	0.888613405	6/09/2022	10/08/2022
0.838709677	0.771178245	0.892818549	7/09/2022	11/08/2022
0.84	0.771350816	0.894713322	8/09/2022	12/08/2022
0.832116788	0.758818775	0.890498948	9/09/2022	13/08/2022
0.834586466	0.76034121	0.893336761	10/09/2022	14/08/2022
0.834586466	0.76034121	0.893336761	11/09/2022	15/08/2022
0.834586466	0.76034121	0.893336761	12/09/2022	16/08/2022
0.837398374	0.760105896	0.897757668	13/09/2022	17/08/2022
0.8	0.717190109	0.867452432	14/09/2022	18/08/2022
0.808695652	0.724813959	0.876054645	15/09/2022	19/08/2022
0.813559322	0.731446094	0.879314252	16/09/2022	20/08/2022
0.8125	0.72778087	0.880026191	17/09/2022	21/08/2022
0.814814815	0.728589147	0.883058812	18/09/2022	22/08/2022
0.814814815	0.728589147	0.883058812	19/09/2022	23/08/2022
0.811320755	0.723752909	0.880772883	20/09/2022	24/08/2022
0.817307692	0.729498142	0.886273893	21/09/2022	25/08/2022
0.81443299	0.722672645	0.886151989	22/09/2022	26/08/2022
0.826530612	0.73685031	0.895575675	23/09/2022	27/08/2022
0.824742268	0.734290907	0.894461356	24/09/2022	28/08/2022
0.824742268	0.734290907	0.894461356	25/09/2022	29/08/2022
0.824742268	0.734290907	0.894461356	26/09/2022	30/08/2022
0.826086957	0.732995402	0.89719849	27/09/2022	31/08/2022
0.821428571	0.722632834	0.896466912	28/09/2022	1/09/2022
0.810126582	0.70624154	0.889652476	29/09/2022	2/09/2022
0.8375	0.738163106	0.910538358	30/09/2022	3/09/2022
0.839506173	0.741199575	0.911681158	1/10/2022	4/09/2022
0.839506173	0.741199575	0.911681158	2/10/2022	5/09/2022
0.839506173	0.741199575	0.911681158	3/10/2022	6/09/2022
0.85	0.752635888	0.920018439	4/10/2022	7/09/2022
0.833333333	0.736200353	0.90577626	5/10/2022	8/09/2022
0.818181818	0.721598031	0.892351555	6/10/2022	9/09/2022
0.811111111	0.714886871	0.885940288	7/10/2022	10/09/2022
0.811111111	0.714886871	0.885940288	8/10/2022	11/09/2022
0.811111111	0.714886871	0.885940288	9/10/2022	12/09/2022
0.811111111	0.714886871	0.885940288	10/10/2022	13/09/2022
0.8	0.70245755	0.876944454	11/10/2022	14/09/2022
0.831325301	0.733216064	0.904600371	12/10/2022	15/09/2022
0.829268293	0.73016381	0.90339472	13/10/2022	16/09/2022
0.815789474	0.710284398	0.89546724	14/10/2022	17/09/2022
0.815789474	0.710284398	0.89546724	15/10/2022	18/09/2022
0.815789474	0.710284398	0.89546724	16/10/2022	19/09/2022
0.815789474	0.710284398	0.89546724	17/10/2022	20/09/2022
0.805555556	0.695331067	0.889416213	18/10/2022	21/09/2022
0.80952381	0.690911531	0.897515756	19/10/2022	22/09/2022
0.80952381	0.690911531	0.897515756	20/10/2022	23/09/2022
0.8125	0.695377126	0.899184841	21/10/2022	24/09/2022
0.8125	0.695377126	0.899184841	22/10/2022	25/09/2022
0.815384615	0.699716383	0.90080034	23/10/2022	26/09/2022
0.815384615	0.699716383	0.90080034	24/10/2022	27/09/2022
0.816666667	0.695603945	0.904764177	25/10/2022	28/09/2022
0.810344828	0.685949138	0.901336183	26/10/2022	29/09/2022
0.790322581	0.668179166	0.883361034	27/10/2022	30/09/2022
0.803278689	0.681578805	0.89400578	28/10/2022	1/10/2022
0.786885246	0.663187047	0.881357601	29/10/2022	2/10/2022
0.793650794	0.673026671	0.885297787	30/10/2022	3/10/2022
0.793650794	0.673026671	0.885297787	31/10/2022	4/10/2022
0.8	0.676699576	0.892158877	1/11/2022	5/10/2022
0.774193548	0.650263132	0.870696081	2/11/2022	6/10/2022
0.783333333	0.658043821	0.879283976	3/11/2022	7/10/2022
0.796610169	0.671669764	0.890246334	4/11/2022	8/10/2022
0.796610169	0.671669764	0.890246334	5/11/2022	9/10/2022
0.806451613	0.686314048	0.895790371	6/11/2022	10/10/2022
0.806451613	0.686314048	0.895790371	7/11/2022	11/10/2022
0.8	0.682312028	0.888984165	8/11/2022	12/10/2022
0.783333333	0.658043821	0.879283976	9/11/2022	13/10/2022
0.774193548	0.650263132	0.870696081	10/11/2022	14/10/2022
0.776119403	0.657767153	0.868940654	11/11/2022	15/10/2022
0.779411765	0.662404418	0.870959736	12/11/2022	16/10/2022
0.768115942	0.650930519	0.861264823	13/11/2022	17/10/2022
0.768115942	0.650930519	0.861264823	14/11/2022	18/10/2022
0.72	0.604369578	0.817594579	15/11/2022	19/10/2022
0.703703704	0.591911749	0.800070602	16/11/2022	20/10/2022
0.730337079	0.625826666	0.818967988	17/11/2022	21/10/2022
0.727272727	0.621895597	0.816804246	18/11/2022	22/10/2022
0.715909091	0.609795445	0.80698213	19/11/2022	23/10/2022
0.712643678	0.605661549	0.80464295	20/11/2022	24/10/2022
0.712643678	0.605661549	0.80464295	21/11/2022	25/10/2022
0.703296703	0.598389529	0.794528169	22/11/2022	26/10/2022
0.712871287	0.614310562	0.798544969	23/11/2022	27/10/2022
0.725490196	0.628239423	0.809214375	24/11/2022	28/10/2022
0.72	0.621332995	0.805206373	25/11/2022	29/10/2022
0.718446602	0.621271868	0.802653133	26/11/2022	30/10/2022
0.712871287	0.614310562	0.798544969	27/11/2022	31/10/2022
0.712871287	0.614310562	0.798544969	28/11/2022	1/11/2022
0.722772277	0.624817692	0.807231281	29/11/2022	2/11/2022
0.74	0.642687937	0.822605562	30/11/2022	3/11/2022
0.745283019	0.651446599	0.824948877	1/12/2022	4/11/2022
0.745283019	0.651446599	0.824948877	2/12/2022	5/11/2022
0.709090909	0.614810252	0.791769015	3/12/2022	6/11/2022
0.700934579	0.604778424	0.785628351	4/12/2022	7/11/2022
0.700934579	0.604778424	0.785628351	5/12/2022	8/11/2022
0.711538462	0.614466588	0.796180773	6/12/2022	9/11/2022
0.681415929	0.587146748	0.765904996	7/12/2022	10/11/2022
0.674796748	0.58446838	0.756482872	8/12/2022	11/11/2022
0.641791045	0.554443565	0.722720836	9/12/2022	12/11/2022
0.628571429	0.542914882	0.708664182	10/12/2022	13/11/2022
0.635714286	0.550220951	0.715333479	11/12/2022	14/11/2022
0.635714286	0.550220951	0.715333479	12/12/2022	15/11/2022
0.644295302	0.561795866	0.720930665	13/12/2022	16/11/2022
0.632653061	0.549267805	0.710574818	14/12/2022	17/11/2022
0.609929078	0.524253468	0.690884204	15/12/2022	18/11/2022
0.58041958	0.495079963	0.662356963	16/12/2022	19/11/2022
0.575342466	0.49089978	0.656664452	17/12/2022	20/11/2022
0.588607595	0.507652031	0.666175097	18/12/2022	21/11/2022
0.590062112	0.509910576	0.66683502	19/12/2022	22/11/2022
0.588235294	0.505905471	0.667079346	20/12/2022	23/11/2022
0.570422535	0.484736605	0.653108334	21/12/2022	24/11/2022
0.558823529	0.471199196	0.64383	22/12/2022	25/11/2022
0.552238806	0.463964582	0.638153162	23/12/2022	26/11/2022
0.553846154	0.464165986	0.641017797	24/12/2022	27/11/2022
0.553846154	0.464165986	0.641017797	25/12/2022	28/11/2022
0.553846154	0.464165986	0.641017797	26/12/2022	29/11/2022
0.543307087	0.452610589	0.631937876	27/12/2022	30/11/2022
0.533333333	0.440055503	0.624927141	28/12/2022	1/12/2022
0.517857143	0.421474764	0.613272007	29/12/2022	2/12/2022
0.509090909	0.412010847	0.60566934	30/12/2022	3/12/2022
0.533333333	0.433402038	0.631336164	31/12/2022	4/12/2022
0.533333333	0.433402038	0.631336164	1/01/2023	5/12/2022
0.533333333	0.433402038	0.631336164	2/01/2023	6/12/2022
0.543859649	0.447946496	0.637438345	3/01/2023	7/12/2022
0.558333333	0.464826996	0.648891889	4/01/2023	8/12/2022
0.566371681	0.469865576	0.659312372	5/01/2023	9/12/2022
0.59	0.487144204	0.687380023	6/01/2023	10/12/2022
0.593406593	0.485340544	0.695218169	7/01/2023	11/12/2022
0.6	0.494393916	0.699195166	8/01/2023	12/12/2022
0.6	0.494393916	0.699195166	9/01/2023	13/12/2022
0.611764706	0.499883743	0.715621551	10/01/2023	14/12/2022
0.611764706	0.499883743	0.715621551	11/01/2023	15/12/2022
0.620689655	0.510299271	0.722614937	12/01/2023	16/12/2022
0.655555556	0.547960002	0.752595715	13/01/2023	17/12/2022
0.681818182	0.573905975	0.777091661	14/01/2023	18/12/2022
0.675324675	0.559012921	0.777683487	15/01/2023	19/12/2022
0.675675676	0.556840298	0.779954223	16/01/2023	20/12/2022
0.638554217	0.525709266	0.741198931	17/01/2023	21/12/2022
0.655555556	0.547960002	0.752595715	18/01/2023	22/12/2022
0.642105263	0.537202477	0.737885657	19/01/2023	23/12/2022
0.636363636	0.533604438	0.730729938	20/01/2023	24/12/2022
0.636363636	0.533604438	0.730729938	21/01/2023	25/12/2022
0.636363636	0.533604438	0.730729938	22/01/2023	26/12/2022
0.636363636	0.533604438	0.730729938	23/01/2023	27/12/2022
0.62745098	0.526119059	0.721175156	24/01/2023	28/12/2022
0.634615385	0.53447728	0.726873128	25/01/2023	29/12/2022
0.628571429	0.528810089	0.720880534	26/01/2023	30/12/2022
0.622641509	0.523265883	0.714978036	27/01/2023	31/12/2022
0.614678899	0.516628172	0.706332988	28/01/2023	1/01/2023
0.618181818	0.520659206	0.709172612	29/01/2023	2/01/2023
0.618181818	0.520659206	0.709172612	30/01/2023	3/01/2023
0.595959596	0.492592674	0.693427471	31/01/2023	4/01/2023
0.622222222	0.513825989	0.722335461	1/02/2023	5/01/2023
0.611764706	0.499883743	0.715621551	2/02/2023	6/01/2023
0.61627907	0.505145152	0.719162133	3/02/2023	7/01/2023
0.61627907	0.505145152	0.719162133	4/02/2023	8/01/2023
0.604938272	0.490102267	0.711864172	5/02/2023	9/01/2023
0.604938272	0.490102267	0.711864172	6/02/2023	10/01/2023
0.6	0.48437694	0.707990644	7/02/2023	11/01/2023
0.618421053	0.499778655	0.727536985	8/02/2023	12/01/2023
0.613333333	0.493795845	0.72363187	9/02/2023	13/01/2023
0.617647059	0.491769095	0.732931137	10/02/2023	14/01/2023
0.606060606	0.478090313	0.724190764	11/02/2023	15/01/2023
0.6	0.470978909	0.719600358	12/02/2023	16/01/2023
0.6	0.470978909	0.719600358	13/02/2023	17/01/2023
0.640625	0.510962598	0.756809709	14/02/2023	18/01/2023
0.62295082	0.489633059	0.7439065	15/02/2023	19/01/2023
0.64516129	0.51336657	0.76258572	16/02/2023	20/01/2023
0.655737705	0.523051516	0.772742371	17/02/2023	21/01/2023
0.655737705	0.523051516	0.772742371	18/02/2023	22/01/2023
0.64516129	0.51336657	0.76258572	19/02/2023	23/01/2023
0.64516129	0.51336657	0.76258572	20/02/2023	24/01/2023
0.661290323	0.529931238	0.776669579	21/02/2023	25/01/2023
0.64516129	0.51336657	0.76258572	22/02/2023	26/01/2023
0.666666667	0.539861343	0.777969237	23/02/2023	27/01/2023
0.694444444	0.574683347	0.797620131	24/02/2023	28/01/2023
0.722222222	0.604094182	0.821357119	25/02/2023	29/01/2023
0.718309859	0.599003629	0.818696162	26/02/2023	30/01/2023
0.718309859	0.599003629	0.818696162	27/02/2023	31/01/2023
0.732394366	0.614059542	0.830565008	28/02/2023	1/02/2023
0.731343284	0.609037778	0.832359306	1/03/2023	2/02/2023
0.724637681	0.603849191	0.825374047	2/03/2023	3/02/2023
0.710144928	0.588424881	0.81312805	3/03/2023	4/02/2023
0.704225352	0.584066876	0.806703173	4/03/2023	5/02/2023
0.694444444	0.574683347	0.797620131	5/03/2023	6/02/2023
0.694444444	0.574683347	0.797620131	6/03/2023	7/02/2023
0.690140845	0.569244526	0.794591429	7/03/2023	8/02/2023
0.695652174	0.573125296	0.800752253	8/03/2023	9/02/2023
0.666666667	0.542881616	0.775632485	9/03/2023	10/02/2023
0.661971831	0.539926962	0.770029866	10/03/2023	11/02/2023
0.657534247	0.537165182	0.76468071	11/03/2023	12/02/2023
0.657534247	0.537165182	0.76468071	12/03/2023	13/02/2023
0.657534247	0.537165182	0.76468071	13/03/2023	14/02/2023
0.661538462	0.533506334	0.77431457	14/03/2023	15/02/2023
0.671428571	0.548780897	0.779050644	15/03/2023	16/02/2023
0.652173913	0.527929664	0.762897433	16/03/2023	17/02/2023
0.652173913	0.527929664	0.762897433	17/03/2023	18/02/2023
0.661971831	0.539926962	0.770029866	18/03/2023	19/02/2023
0.684931507	0.565613403	0.788704312	19/03/2023	20/02/2023
0.684931507	0.565613403	0.788704312	20/03/2023	21/02/2023
0.675	0.561062954	0.775540415	21/03/2023	22/02/2023
0.666666667	0.55317335	0.767566707	22/03/2023	23/02/2023
0.662337662	0.545540637	0.766224038	23/03/2023	24/02/2023
0.675	0.561062954	0.775540415	24/03/2023	25/02/2023
0.658227848	0.542900628	0.761297073	25/03/2023	26/02/2023
0.658227848	0.542900628	0.761297073	26/03/2023	27/02/2023
0.658227848	0.542900628	0.761297073	27/03/2023	28/02/2023
0.654320988	0.540414699	0.756573706	28/03/2023	1/03/2023
0.670454545	0.562073	0.766994339	29/03/2023	2/03/2023
0.674157303	0.566581618	0.769769864	30/03/2023	3/03/2023
0.67816092	0.569419126	0.774376032	31/03/2023	4/03/2023
0.682352941	0.572412625	0.779162233	1/04/2023	5/03/2023
0.69047619	0.580204034	0.786859925	2/04/2023	6/03/2023
0.69047619	0.580204034	0.786859925	3/04/2023	7/03/2023
0.710843373	0.600947493	0.805156932	4/04/2023	8/03/2023
0.733333333	0.629677613	0.821081039	5/04/2023	9/03/2023
0.766666667	0.665708483	0.849388477	6/04/2023	10/03/2023
0.777777778	0.677873188	0.858663102	7/04/2023	11/03/2023
0.791208791	0.693308019	0.869362199	8/04/2023	12/03/2023
0.793478261	0.696430184	0.870839998	9/04/2023	13/03/2023
0.793478261	0.696430184	0.870839998	10/04/2023	14/03/2023
0.817307692	0.729498142	0.886273893	11/04/2023	15/03/2023
0.817307692	0.729498142	0.886273893	12/04/2023	16/03/2023
0.833333333	0.749444411	0.898126822	13/04/2023	17/03/2023
0.833333333	0.749444411	0.898126822	14/04/2023	18/03/2023
0.816513761	0.730944589	0.884169168	15/04/2023	19/03/2023
0.813084112	0.726192287	0.881926928	16/04/2023	20/03/2023
0.813084112	0.726192287	0.881926928	17/04/2023	21/03/2023
0.847619048	0.764368623	0.910318661	18/04/2023	22/03/2023
0.828828829	0.745671995	0.893682511	19/04/2023	23/03/2023
0.827586207	0.746357579	0.891387331	20/04/2023	24/03/2023
0.809090909	0.723102257	0.877766588	21/04/2023	25/03/2023
0.809090909	0.723102257	0.877766588	22/04/2023	26/03/2023
0.8125	0.72778087	0.880026191	23/04/2023	27/03/2023
0.8125	0.72778087	0.880026191	24/04/2023	28/03/2023
0.814814815	0.728589147	0.883058812	25/04/2023	29/03/2023
0.79245283	0.702805877	0.865123998	26/04/2023	30/03/2023
0.770642202	0.680313115	0.84573887	27/04/2023	31/03/2023
0.761061947	0.671719395	0.836254094	28/04/2023	1/04/2023
0.765217391	0.677088284	0.83922015	29/04/2023	2/04/2023
0.765217391	0.677088284	0.83922015	30/04/2023	3/04/2023
0.765217391	0.677088284	0.83922015	1/05/2023	4/04/2023
0.756756757	0.666170184	0.833176247	2/05/2023	5/04/2023
0.737864078	0.641977281	0.819609772	3/05/2023	6/04/2023
0.734693878	0.635904424	0.818809377	4/05/2023	7/04/2023
0.723404255	0.621541907	0.810705917	5/05/2023	8/04/2023
0.714285714	0.610011751	0.804134185	6/05/2023	9/04/2023
0.711111111	0.606012363	0.801840598	7/05/2023	10/04/2023
0.711111111	0.606012363	0.801840598	8/05/2023	11/04/2023
0.666666667	0.550833311	0.76941476	9/05/2023	12/04/2023
0.675324675	0.559012921	0.777683487	10/05/2023	13/04/2023
0.677777778	0.570999633	0.772479694	11/05/2023	14/04/2023
0.673913043	0.56823944	0.768036178	12/05/2023	15/04/2023
0.681318681	0.575329696	0.775126148	13/05/2023	16/04/2023
0.677419355	0.572505433	0.770676592	14/05/2023	17/04/2023
0.677419355	0.572505433	0.770676592	15/05/2023	18/04/2023
0.677083333	0.573942235	0.768959439	16/05/2023	19/04/2023
0.68627451	0.586858741	0.774543455	17/05/2023	20/04/2023
0.660194175	0.56026621	0.750642499	18/05/2023	21/04/2023
0.673076923	0.57413928	0.761866713	19/05/2023	22/04/2023
0.676190476	0.577887288	0.764261716	20/05/2023	23/04/2023
0.676190476	0.577887288	0.764261716	21/05/2023	24/04/2023
0.676190476	0.577887288	0.764261716	22/05/2023	25/04/2023
0.669565217	0.575706594	0.754449178	23/05/2023	26/04/2023
0.680327869	0.589828314	0.76183511	24/05/2023	27/04/2023
0.700854701	0.609252184	0.781994749	25/05/2023	28/04/2023
0.692307692	0.600282522	0.774320292	26/05/2023	29/04/2023
0.683760684	0.591345365	0.766612623	27/05/2023	30/04/2023
0.683760684	0.591345365	0.766612623	28/05/2023	1/05/2023
0.683760684	0.591345365	0.766612623	29/05/2023	2/05/2023
0.685950413	0.595292167	0.767255494	30/05/2023	3/05/2023
0.703703704	0.619078884	0.779153526	31/05/2023	4/05/2023
0.708029197	0.624299192	0.782526295	1/06/2023	5/05/2023
