## Supplementary Tables for "Temporal trends in test-seeking behaviour during the COVID-19 pandemic"

### Sheet: Sheet1
		Symptoms		Reason to test		Proportion (95% confidence interval)
		At least one symptom		Any		0.372357	(	0.368636	,	0.376089	)
				Contact		0.0691084	(	0.067169	,	0.0710864	)
				Other		0.04867	(	0.0470274	,	0.0503532	)
				Symptoms		0.233955	(	0.230703	,	0.237231	)
				Job		0.0681843	(	0.0662571	,	0.0701502	)
		At least one core symptom		Any		0.511764	(	0.506185	,	0.51734	)
				Contact		0.095301	(	0.0920557	,	0.0986223	)
				Other		0.0471832	(	0.0448503	,	0.0496013	)
				Symptoms		0.363607	(	0.358252	,	0.368988	)
				Job		0.082764	(	0.0797213	,	0.085885	)
		At least two core symptoms		Any		0.65013	(	0.641359	,	0.658824	)
				Contact		0.126621	(	0.120612	,	0.132817	)
				Other		0.0401901	(	0.0366843	,	0.0439297	)
				Symptoms		0.511927	(	0.502774	,	0.521075	)
				Job		0.0906655	(	0.0854938	,	0.0960442	)
		At least fever and cough		Any		0.731106	(	0.716646	,	0.745206	)
				Contact		0.162026	(	0.150398	,	0.17418	)
				Other		0.0355343	(	0.0298555	,	0.0419468	)
				Symptoms		0.587908	(	0.572002	,	0.603677	)
				Job		0.0973217	(	0.0880439	,	0.107229	)

### Sheet: Sheet2
						Proportion (95% confidence interval)
				State/territory		2021-11-02 to 2022-06-20							2022-06-21 to 2022-11-07							2022-11-08 to 2023-09-03
				NSW		0.390866	(	0.368746	,	0.413326	)		0.390424	(	0.366642	,	0.414601	)		0.308818	(	0.291526	,	0.32652	)
				VIC		0.414954	(	0.391756	,	0.438438	)		0.40214	(	0.377916	,	0.426726	)		0.347292	(	0.329551	,	0.365357	)
				ACT		0.511022	(	0.466207	,	0.555706	)		0.465854	(	0.416748	,	0.515456	)		0.326531	(	0.290205	,	0.364473	)
				QLD		0.325612	(	0.302012	,	0.349892	)		0.371195	(	0.345329	,	0.397625	)		0.26704	(	0.2484	,	0.28632	)
				SA		0.354906	(	0.330137	,	0.38027	)		0.393538	(	0.365851	,	0.421745	)		0.322917	(	0.302527	,	0.343822	)
				NT		0.423913	(	0.351542	,	0.498776	)		0.417178	(	0.340552	,	0.496872	)		0.292237	(	0.232907	,	0.357291	)
				TAS		0.391645	(	0.342459	,	0.442519	)		0.537092	(	0.482247	,	0.59128	)		0.367537	(	0.326616	,	0.409928	)
				WA		0.374118	(	0.351055	,	0.397616	)		0.419571	(	0.394375	,	0.445085	)		0.360522	(	0.341489	,	0.379889	)
						Proportion (95% confidence interval)
				Age-group		2021-11-02 to 2022-06-20							2022-06-21 to 2022-11-07							2022-11-08 to 2023-09-03
				18-24		0.399622	(	0.375428	,	0.424188	)		0.376863	(	0.351484	,	0.402757	)		0.290198	(	0.271812	,	0.309113	)
				25-29		0.428446	(	0.399485	,	0.457777	)		0.442222	(	0.409454	,	0.47537	)		0.32953	(	0.305684	,	0.354051	)
				30-34		0.423298	(	0.395365	,	0.451601	)		0.430556	(	0.399733	,	0.461785	)		0.30799	(	0.285081	,	0.331628	)
				35-39		0.41716	(	0.386595	,	0.448207	)		0.453634	(	0.418692	,	0.48892	)		0.35377	(	0.328865	,	0.379283	)
				40-44		0.412661	(	0.379388	,	0.44654	)		0.397399	(	0.36072	,	0.434956	)		0.343059	(	0.315389	,	0.371549	)
				45-49		0.425781	(	0.390503	,	0.461632	)		0.409861	(	0.371738	,	0.448808	)		0.346437	(	0.319735	,	0.373882	)
				50-54		0.353823	(	0.317502	,	0.391444	)		0.410435	(	0.369908	,	0.451886	)		0.369819	(	0.338892	,	0.401565	)
				55-59		0.330841	(	0.291066	,	0.372497	)		0.422319	(	0.376571	,	0.469079	)		0.325069	(	0.291078	,	0.360489	)
				60-64		0.287879	(	0.249592	,	0.328559	)		0.368321	(	0.326911	,	0.411225	)		0.302059	(	0.271758	,	0.333703	)
				65+		0.268081	(	0.241328	,	0.296157	)		0.36833	(	0.340529	,	0.3968	)		0.316164	(	0.294867	,	0.338054	)

### Sheet: Sheet3
						Proportion of tests positive (95% confidence interval)
				Symptoms		PCR tests							RAT
				at least one symptom		0.364403	(	0.352492	,	0.376439	)		0.155499	(	0.150427	,	0.160676	)
				at least one core symptom		0.403486	(	0.38916	,	0.417936	)		0.21233	(	0.205259	,	0.219534	)
				at least two core symptoms		0.465086	(	0.44463	,	0.485631	)		0.312339	(	0.30082	,	0.324034	)
				at least fever and cough		0.545551	(	0.513158	,	0.577659	)		0.45813	(	0.437419	,	0.47895	)

### Sheet: Sheet4
		Region	N		Age/Gender	Male	Female	Total		City	N
		NSW	400		18-24	120	116	236		Major city	1560
		VIC	400		25-34	182	186	368		Regional	440
		QLD	350		35-44	170	176	346		Total	2000
		WA	350		45-54	166	172	338
		SA	350		55-64	147	156	303
		ACT	90		65+	190	219	409
		TAS	80		Total	975	1025	2000
		NT	30
		Total	2000

### Sheet: Sheet5
				National Survey			FluTracking			Census*
		Region		N	%		N	%		%
		NSW		36632	20.0658		1897546	35.2969		31.3
		VIC		36490	19.9881		1050708	19.5446		25.6
		QLD		32142	17.6064		660370	12.2838		20.5
		WA		31940	17.4957		544714	10.1324		10.8
		SA		27619	15.1288		475469	8.84436		7
		ACT		7894	4.32408		304644	5.66678		1.8
		TAS		7242	3.96694		350190	6.514		2.2
		NT		2600	1.4242		92318	1.71724		1
		Total		182559	100		5375959	100		100
		Age		N	%		N	%		%		**
		0-4		0	0		62083	1.15467		5.8					81.8
		5-9		0	0		132062	2.4562		6.2
		10-14		0	0		172401	3.20646		6.3
		15-19		4413	2.4173		168313	3.13043		5.9	(	7.21271	)
		20-24		16839	9.22387		121222	2.25459		6.3	(	7.70171	)
		25-29		16145	8.84372		109236	2.03166		7	(	8.55746	)
		30-34		17662	9.67468		156541	2.91148		7.4	(	9.04645	)
		35-39		16386	8.97573		218864	4.07062		7.3	(	8.92421	)
		40-44		14943	8.1853		272867	5.07501		6.6	(	8.06846	)
		45-49		15033	8.2346		330603	6.14884		6.2	(	7.57946	)
		50-54		14764	8.08725		452846	8.42242		6.4	(	7.82396	)
		55-59		12299	6.737		542462	10.0892		5.9	(	7.21271	)
		60-64		15658	8.57695		697500	12.9727		5.7	(	6.96822	)
		65-69		13941	7.63643		707132	13.1518		5	(	6.11247	)
		70-74		12736	6.97637		625183	11.6277		4.4	(	5.37897	)
		75 and over		11740	6.4308		607361	11.2962		7.7	(	9.4132	)
		Total		182559			5376676	100		100	(	100	)
		Gender		N	Sex ratio (M:F)		N	Sex ratio (M:F)	N	Sex ratio (M:F)
		Female		94735	0.916852		3180536	0.679191		0.985
		Male		86858			2160190
		Trans/Gender diverse		737			NA
		Prefer not to say		229			NA
		Other		NA			4315
		Total		182330			5345041
		*The census data used is available from [35].
		**Census percentages have been scaled to exclude the first three age-groups to be more comparable to the data from the National Survey.
